# Detection and Genomic Characterization of Heartland and Bourbon Viruses in *Amblyomma americanum* ticks from Nebraska

**DOI:** 10.64898/2026.08.06.26359924

**Authors:** Zach Pella, Joanna Moody, Samantha A. Rodriguez, Sarah Chandler, Halie Smith, Amanda M. Bartling, Kaylee S. Herzog, Sarah Uhm, Sydney R. Stein, Peter C. Iwen, Emily L. McCutchen, Joan L. Kenney, Jeff Hamik, Brent Newman, Joseph R. Fauver

## Abstract

Heartland virus (HRTV) and Bourbon virus (BRBV) are emerging tick-borne arboviruses transmitted by the lone star tick (*Amblyomma americanum*) that have caused dozens of cases of human disease in the United States, including multiple fatalities. Despite their significance, entomological, clinical, and molecular surveillance remains sparse, limiting our understanding of HRTV and BRBV distribution and risk. The Nebraska Department of Health and Human Services and the Nebraska Public Health Laboratory expanded tick-borne pathogen surveillance to include HRTV and BRBV in *A. americanum* ticks beginning in 2024. Here, we report the first detections of HRTV and BRBV in Nebraska and present a multi-segment phylogenetic analysis of complete virus genomes. Using a newly developed amplicon-based whole genome sequencing strategy, we generated complete HRTV genomes from three PCR-positive *A. americanum* pools collected in two counties in eastern Nebraska. Additionally, we generated a complete BRBV genome from a single PCR-positive *A. americanum* pool. A time-calibrated phylogenetic analysis of the L segment containing all publicly available HRTV sequences determined that the 3 genomes from Nebraska form a monophyletic cluster that initially diverged from viruses isolated from Missouri in the early 2000s, corresponding with the expansion of *A. americanum* into Nebraska. A phylogenetic analysis of BRBV segment 2 indicates that the genome from Nebraska sits on a long branch and likely diverged from other genomes sequenced in the early 2010s. Topological concordance across each segment suggests minimal occurrences of reassortment among the HRTV and BRBV genome sequences. These findings document the expansion of HRTV and BRBV to the western margin of the *A. americanum* range and demonstrate the utility of enhanced surveillance and whole genome sequencing for characterizing the spread of tick-borne arboviruses.
