## Supplemental Table 1 for "Detection and Genomic Characterization of Heartland and Bourbon Viruses in *Amblyomma americanum* ticks from Nebraska"

### Sheet: HRTV_Ref
Accession	Segment
NC_024494	Heartland virus isolate Patient1 segment M, complete sequence
NC_024495	Heartland virus isolate Patient1 segment L, complete sequence
NC_024496	Heartland virus isolate Patient1 segment S, complete sequence

### Sheet: HRTV_PrimerScheme
name	pool	seq	size	%gc	tm (use 65)
HRTV_L_1_LEFT	1	ACGTCCAGATGAATTTAGAAGCTCT	25	40	60.49
HRTV_L_1_RIGHT	1	TTTGCCACACAGAACCTGAACA	22	45.45	61.06
HRTV_L_2_LEFT	2	TCATTGTTGTTAGTGCATCTGGTG	24	41.67	60.1
HRTV_L_2_RIGHT	2	CATCTTGACCACAACTCCCCAT	22	50	60.48
HRTV_L_3_LEFT	1	CCTGGGTAGTGAAGCCTTCTGA	22	54.55	61.6
HRTV_L_3_RIGHT	1	CTGAGCTAAGCATGAGACCCAC	22	54.55	60.92
HRTV_L_4_LEFT	2	ATGACACATCTTTTAATCGGGAAGG	25	40	59.79
HRTV_L_4_RIGHT	2	CCCTCCATTTGTGAATACCTCGT	23	47.83	60.63
HRTV_L_5_LEFT	1	TCACAGACACAATTGATGCGGG	22	50	61.63
HRTV_L_5_RIGHT	1	GCTTCTCAGCCTCAATCTCAACA	23	47.83	61.12
HRTV_L_6_LEFT	2	ACTGGGCTGGAAAACATGGTAA	22	45.45	60.34
HRTV_L_6_RIGHT	2	CACCGTGCCATTGTCTCTACTC	22	54.55	61.17
HRTV_L_7_LEFT	1	GAGAATATGCTTGTTTAAGAAAAATCAGCA	30	30	60.58
HRTV_L_7_RIGHT	1	GCGATCCCTTCTTTAAGCCGAG	22	54.55	61.55
HRTV_L_8_LEFT	2	GATGATGCAAGGGATCCTGCAT	22	50	61
HRTV_L_8_RIGHT	2	TGTCCATTATGAAGAAGCCTAGGG	24	45.83	60.22
HRTV_L_9_LEFT	1	TATTTGATCCAGTGTGCCCAGC	22	50	61.13
HRTV_L_9_RIGHT	1	ACCGTGGATTGATGCAGTGTAC	22	50	61.12
HRTV_L_10_LEFT	2	AGGAGGCCTGAGAACAAGCA	20	55	61.15
HRTV_L_10_RIGHT	2	CGCATCCACATGTGCAATGAAA	22	45.45	60.85
HRTV_L_11_LEFT	1	AAGAACAAAGTTGGGCCCAAGG	22	50	61.73
HRTV_L_11_RIGHT	1	AAACACCTTTCCCCTTGTAGCC	22	50	60.94
HRTV_L_12_LEFT	2	TTTATTGAGCAGAGAGGAGGGTC	23	47.83	59.8
HRTV_L_12_RIGHT	2	TGCAAGATGGCTCCTTCTTTCC	22	50	61.06
HRTV_L_13_LEFT	1	GTCATGAATCTGCTTAGCTACAGAG	25	44	59.68
HRTV_L_13_RIGHT	1	TCACCTGCTCCCTGAGATTTGA	22	50	61.28
HRTV_L_14_LEFT	2	TGAAAACATTGGACTCATGGGC	22	45.45	59.62
HRTV_L_14_RIGHT	2	TGGTTTAACCCCACATTTCTGC	22	45.45	59.55
HRTV_M_1_LEFT	1	GAGGTAAACCGTAATCCACTGAGA	24	45.83	60.16
HRTV_M_1_RIGHT	1	GTTCACTAAATACATCTTCTGGCACA	26	38.46	60.06
HRTV_M_2_LEFT	2	ATAGGGTTCTCTGGGTTGGGGA	22	54.55	62.47
HRTV_M_2_RIGHT	2	GCACTTCTCAGCTCGCTTGTAA	22	50	61.36
HRTV_M_3_LEFT	1	AGAGAATTAACAGGGTGCACGG	22	50	60.8
HRTV_M_3_RIGHT	1	CCCTCATTTTGCTCACCTCTCT	22	50	60.21
HRTV_M_4_LEFT	2	ACATGGGTTTTTGCTCCAATAAAGT	25	36	60.32
HRTV_M_4_RIGHT	2	CTGTCCATCCTGTTTGCCCA	20	55	60.27
HRTV_M_5_LEFT	1	ATGTTCCTGAAGCAAAGGCAAG	22	45.45	59.88
HRTV_M_5_RIGHT	1	AACACACAGCATCATCAACCCT	22	45.45	60.67
HRTV_M_6_LEFT	2	ATGTGGGTGAGATCCAATGCAG	22	50	60.87
HRTV_M_6_RIGHT	2	CATCAACAAACCTTGGCACGTC	22	50	61.03
HRTV_M_7_LEFT	1	TGCACAGGTGAGATAACAAACGT	23	43.48	61
HRTV_M_7_RIGHT	1	TTGAAAACCCACCCATTATCATTCA	25	36	59.61
HRTV_S_1_LEFT	1	AAACATGTCCTTGTCTAAAGCCTC	24	41.67	59.56
HRTV_S_1_RIGHT	1	GTTGAGTGTGAGACCCCTAACA	22	50	59.81
HRTV_S_2_LEFT	2	GGGTCTGCCTGATACTTTCATAACA	25	44	61.01
HRTV_S_2_RIGHT	2	CTCTTCTTCCCAAATGCCACCA	22	50	61
HRTV_S_3_LEFT	1	CAGCTGATCCTGGTGGCATT	20	55	60.41
HRTV_S_3_RIGHT	1	TAGCTTATGAGGGCCTGGATCC	22	54.55	61.28
HRTV_S_4_LEFT	2	GCATACACCTCTGCCTTTGTCA	22	50	61.06
HRTV_S_4_RIGHT	2	TCATCAAGCATGACTGACTGGT	22	45.45	59.88

### Sheet: BRBV_Ref
Accession	Segment
KU708253	Bourbon virus strain Original polymerase subunit (PB2) gene, complete cds
KU708254	Bourbon virus strain Original polymerase subunit (PB1) gene, complete cds
KP657748	Bourbon virus segment 3 PA polymerase gene, complete cds
KU708255	Bourbon virus strain Original envelope glycoprotein gene, complete cds
KP657749	Bourbon virus segment 5 nucleoprotein gene, complete cds
KP657750	Bourbon virus segment 6 M protein gene, complete cds

### Sheet: BRBV_PrimalScheme
name	pool	seq	size	%gc	tm (use 65)
BRBV-Seg1-400_1_LEFT	1	GCAACAACAAGCAGTTATTCGACA	24	41.67	61.1
BRBV-Seg1-400_1_RIGHT	1	ATCCATTTCTGGCCCGATCAAG	22	50	60.93
BRBV-Seg1-400_2_LEFT	2	CTCGGCACAATCTACTGTCCTG	22	54.55	60.92
BRBV-Seg1-400_2_RIGHT	2	TCGATAGTGACAGGGACCCATT	22	50	60.81
BRBV-Seg1-400_3_LEFT	1	TCATTGAAGAGCACTCCTGCAC	22	50	61.05
BRBV-Seg1-400_3_RIGHT	1	ACAAACCTAGTTTCTCTGATCTGATTCA	28	35.71	61.03
BRBV-Seg1-400_4_LEFT	2	TCCGACAAGCAATACACAAGCA	22	45.45	60.99
BRBV-Seg1-400_4_RIGHT	2	GCGAAGAAGTGGGAGAACAGAT	22	50	60.53
BRBV-Seg1-400_5_LEFT	1	TACTACACAGCATCCCTTGAGC	22	50	60.01
BRBV-Seg1-400_5_RIGHT	1	AGCGGGTTTGTTATCACATCCA	22	45.45	60.47
BRBV-Seg1-400_6_LEFT	2	ATAGACCCAAACGAGTTGCTGG	22	50	60.8
BRBV-Seg1-400_6_RIGHT	2	CCAAGCAGCTCATCGCTACTTT	22	50	61.43
BRBV-Seg1-400_7_LEFT	1	TTGATGCTGCAGTCCTGTTAGC	22	50	61.38
BRBV-Seg1-400_7_RIGHT	1	TGGCTGGCCTTTATCATGCTTT	22	45.45	61.07
BRBV-Seg2-400_1_LEFT	1	ACAAGCAGTTGTTAACCATGAATCT	25	36	59.85
BRBV-Seg2-400_1_RIGHT	1	CCTGTCTCTCAGAAAACTTAATGTTTGT	28	35.71	60.76
BRBV-Seg2-400_2_LEFT	2	AAGACATGGTTGGAGTGTGACC	22	50	60.67
BRBV-Seg2-400_2_RIGHT	2	TGTTTCCACATGGTGCCTAAGG	22	50	61
BRBV-Seg2-400_3_LEFT	1	GCCCACTCAGAATGCACTTTGA	22	50	61.58
BRBV-Seg2-400_3_RIGHT	1	AGCTTTTTCATCCAGTCTGGCT	22	45.45	60.41
BRBV-Seg2-400_4_LEFT	2	GAGACCAAGAGAAGTTCAATGAATGT	26	38.46	60.01
BRBV-Seg2-400_4_RIGHT	2	TCGTCGTGGGTCTTTGTTTTGA	22	45.45	60.86
BRBV-Seg2-400_5_LEFT	1	TAGCACTGATAGCAGCGGAC	20	55	59.63
BRBV-Seg2-400_5_RIGHT	1	CCTTCAGCCATGTATGAGTACCTG	24	50	61.06
BRBV-Seg2-400_6_LEFT	2	AGGCACTCTGTGAACACAAACC	22	50	61.45
BRBV-Seg2-400_6_RIGHT	2	GCTTATCCACCACGGTTCTGTT	22	50	61.06
BRBV-Seg2-400_7_LEFT	1	AGATGGGCCTGATATCAGAACAG	23	47.83	59.93
BRBV-Seg2-400_7_RIGHT	1	CTAACCCAACTCCTCAACCAGG	22	54.55	60.47
BRBV-Seg3-400_1_LEFT	1	GCAGTAATTGTCAATCATGGAGCG	24	45.83	61.1
BRBV-Seg3-400_1_RIGHT	1	CTGTGGTGGTCATCCTGAGGAT	22	54.55	61.67
BRBV-Seg3-400_2_LEFT	2	GGGTCTCTATGTAAAGATCTACACCA	26	42.31	59.89
BRBV-Seg3-400_2_RIGHT	2	CCCATTTTGCTGGTCTCCCTAT	22	50	60.28
BRBV-Seg3-400_3_LEFT	1	ACCACCAGTAAAGGGAGACAGA	22	50	60.61
BRBV-Seg3-400_3_RIGHT	1	TTCCATCGGAAAAGATGCTCGT	22	45.45	60.54
BRBV-Seg3-400_4_LEFT	2	TGGGATCGGTATCAAGAAGAGGA	23	47.83	60.63
BRBV-Seg3-400_4_RIGHT	2	GCCAACAATGACAAACCCCCAT	22	50	62.12
BRBV-Seg3-400_5_LEFT	1	GAGCCAAAGTTACCACAGTCCC	22	54.55	61.32
BRBV-Seg3-400_5_RIGHT	1	GCCTCCCGTTGATCATGATCTC	22	54.55	61.05
BRBV-Seg3-400_6_LEFT	2	TGTTCACCTTCTCAACTATCAGAAGA	26	38.46	60.18
BRBV-Seg3-400_6_RIGHT	2	CCTACATGTAAACATTTGGCAACTCA	26	38.46	60.73
BRBV-Seg4-400_1_LEFT	1	AGATTGTCCAAAGATGAATGCCCT	24	41.67	60.9
BRBV-Seg4-400_1_RIGHT	1	GCATATGCTAGAGTCCCCAGAC	22	54.55	60.21
BRBV-Seg4-400_2_LEFT	2	GTTGAAAACATGGGGACAAGAAGA	24	41.67	59.98
BRBV-Seg4-400_2_RIGHT	2	CGGGTCTTCACATGTTCTTTAAAGC	25	44	61.22
BRBV-Seg4-400_3_LEFT	1	GGACTGACGGAGAATTTTCCTACC	24	50	61.24
BRBV-Seg4-400_3_RIGHT	1	TTCATGAGTTTGGTTAGCACAGAAA	25	36	59.79
BRBV-Seg4-400_4_LEFT	2	CATGCAGCAAGTGTCTATGATGT	23	43.48	59.62
BRBV-Seg4-400_4_RIGHT	2	GAAACCACTCCCTCGACCTTTG	22	54.55	61.31
BRBV-Seg4-400_5_LEFT	1	TCGAATTGCCATAAGGACAGCA	22	45.45	60.54
BRBV-Seg4-400_5_RIGHT	1	TAATAGACCCGCCTGCACAAAC	22	50	61.12
BRBV-Seg5-400_1_LEFT	1	GCAGTTGTTCAACATGCAGTCC	22	50	61.04
BRBV-Seg5-400_1_RIGHT	1	GAGAGGAACGGATACCAGTCCT	22	54.55	60.87
BRBV-Seg5-400_2_LEFT	2	GTTGTGATTGATTGCAGCTCGG	22	50	60.91
BRBV-Seg5-400_2_RIGHT	2	CATAGCTTTTTGGGACTGGCCT	22	50	61.07
BRBV-Seg5-400_3_LEFT	1	AACTTTCTCAGAGAGCAGCAGC	22	50	61.05
BRBV-Seg5-400_3_RIGHT	1	GGCTGGAACTCCATACCAAACA	22	50	60.74
BRBV-Seg5-400_4_LEFT	2	GGCACAAATACTCATCCATTGCA	23	43.48	60.12
BRBV-Seg5-400_4_RIGHT	2	CACCACCCTTCTCGAAGAAGTG	22	54.55	61.05
BRBV-Seg5-400_5_LEFT	1	CAGACCTCAAAGTCCTTGGCTC	22	54.55	61.05
BRBV-Seg5-400_5_RIGHT	1	ACACAAAAAGCGCGAAAAGAGA	22	40.91	60.08
BRBV-Seg6-400_1_LEFT	1	AACGCTTCACAAGAGAAATGGC	22	45.45	60.21
BRBV-Seg6-400_1_RIGHT	1	TGCTAAGAACCAGCATGCTTGA	22	45.45	60.74
BRBV-Seg6-400_2_LEFT	2	TCAAACAGAAAGACGGTCTGAGA	23	43.48	59.87
BRBV-Seg6-400_2_RIGHT	2	AATCCTTTCATGTACATCCTTTTGTCA	27	33.33	60.05
BRBV-Seg6-400_3_LEFT	1	GACCTTTGGTTGGAGGAGGTGA	22	54.55	62.07
BRBV-Seg6-400_3_RIGHT	1	CCTATTAACCCTGCCTCCTTGC	22	54.55	60.93
