## Supplemental Table 2 for "Detection and Genomic Characterization of Heartland and Bourbon Viruses in *Amblyomma americanum* ticks from Nebraska"

### Sheet: Sheet1
Virus	Accession	Collection Date	Location	Notes
HRTV	OQ688984	2015	Kansas
HRTV	KC466556.1*	2012	Missouri	Partial S Segement
HRTV	OQ688987.1	2012	Missouri
HRTV	KJ740148.1	2013	Tennessee
HRTV	NC_024495	2009	Missouri
BRBV	KU708253	2014	Kansas

### Sheet: Sheet2
Virus	Sample	L Seg	M Seg	S Seg		L Seg N	M Seg N	S Seg N		Accession	Collection Date	Location
HRTV	OQ688984	97.7	97.1	94.9		2.3	2.9	5.1		OQ688984	2015	Kansas
HRTV	KC466556.1*	97.6	97.1	94.8		2.4	2.9	5.2		KC466556.1*	2012	Missouri
HRTV	OQ688987.1	97.7	97.1	94.8		2.3	2.9	5.2		OQ688987.1	2012	Missouri
HRTV	KJ740148.1	97.7	97.1	94.9		2.3	2.9	5.1		KJ740148.1	2013	Tennessee
HRTV	NC_024495	97.7	97.1	94.8		2.3	2.9	5.2		NC_024495	2009	Missouri
	Average	97.68	97.1	94.84
	Overall	96.54

### Sheet: Sheet3
Virus	Accession	Seg 1	Seg 2	Seg 3	Seg 4	Seg 5	Seg 6		Seg 1 N	Seg 2 N	Seg 3 N	Seg 4 N	Seg 5 N	Seg 6 N
BRBV	KU708253	97	98.2	97.9	97.4	97.4	95.8		3	1.8	2.1	2.6	2.6	4.2
	Average	97.2833
