## Supplemental Table 3 for "Detection and Genomic Characterization of Heartland and Bourbon Viruses in *Amblyomma americanum* ticks from Nebraska"

### Sheet: L Segment
Strain	Date	Country	State
MZ617376	2019-04-28	USA	Georgia
MZ617373	2019-04-28	USA	Georgia
MZ617370	2019-06-14	USA	Georgia
PV446567.1	2021-06-15	USA	Georgia
PV446564.1	2022-05-12	USA	Georgia
PV446561.1	2022-06-10	USA	Georgia
PV446558.1	2023-05-12	USA	Georgia
PV446555.1	2023-06-16	USA	Georgia
PV446552.1	2023-07-19	USA	Georgia
OQ688984.1	2015-04-27	USA	Kansas
OK480068.1	2017-06-24	USA	Kentucky
OQ688996.1	2017-06-24	USA	Kentucky
OK480062.1	2015-06-27	USA	Kentucky
JX005847.1	2009-06-05	USA	Missouri
JX005846.1	2009-06-19	USA	Missouri
OQ688987.1	2012-04	USA	Missouri
OK480065.1	2017-05-30	USA	Missouri
OQ688999.1	2017-05-30	USA	Missouri
UNMC024495	2025-06-01	USA	Nebraska
MZ440342	2018	USA	New York
MZ440345	2018	USA	New York
PP816960.1	2019	USA	New York
PP816961.1	2021	USA	New York
PP816962.1	2021	USA	New York
PP816963.1	2021	USA	New York
PP816964.1	2021	USA	New York
PP816965.1	2021	USA	New York
KJ740148	2013	USA	Tennessee

### Sheet: M Segment
Strain	Date	Country	State
MZ617372.1	2019-04-28	USA	Georgia
MZ617375.1	2019-04-28	USA	Georgia
MZ617369.1	2019-06-14	USA	Georgia
PV446566.1	2021-06-15	USA	Georgia
PV446563.1	2022-05-12	USA	Georgia
PV446560.1	2022-06-10	USA	Georgia
PV446557.1	2023-05-12	USA	Georgia
PV446554.1	2023-06-16	USA	Georgia
PV446551.1	2023-07-19	USA	Georgia
OQ688985.1	2015-04-27	USA	Kansas
OK480063.1	2015-06-27	USA	Kentucky
OQ688994.1	2015-06-27	USA	Kentucky
OK480069.1	2017-06-24	USA	Kentucky
OQ688997.1	2017-06-24	USA	Kentucky
JX005845.1	2009-06-05	USA	Missouri
OQ688988.1	2012-04	USA	Missouri
OQ688982.1	2012-04	USA	Missouri
OQ689000.1	2017-05-30	USA	Missouri
OK480066.1	2017-05-30	USA	Missouri
UNMC024495	2025-06-01	USA	Nebraska
MZ440343.1	2018	USA	New York
MZ440346.1	2018	USA	New York
PP816949.1	2019	USA	New York
PP816950.1	2021	USA	New York
PP816951.1	2021	USA	New York
PP816952.1	2021	USA	New York
PP816953.1	2021	USA	New York
PP816954.1	2022	USA	New York
PP816955.1	2022	USA	New York
PP816956.1	2022	USA	New York
PP816957.1	2022	USA	New York
PP816958.1	2022	USA	New York
PP816959.1	2022	USA	New York
OQ688992.1	2017-08-15	USA	Oklahoma
OQ688990.1	2013	USA	Tennessee
KJ740147.1	2013	USA	Tennessee

### Sheet: S Segment
Strain	Date	Country	State
MZ617371.1	2019-04-28	USA	Georgia
MZ617374.1	2019-04-28	USA	Georgia
MZ617368.1	2019-06-14	USA	Georgia
PV446565.1	2021-06-15	USA	Georgia
PV446562.1	2022-05-12	USA	Georgia
PV446559.1	2022-06-10	USA	Georgia
PV446556.1	2023-05-12	USA	Georgia
PV446553.1	2023-06-16	USA	Georgia
PV446550.1	2023-07-19	USA	Georgia
OQ688986.1	2015-04-27	USA	Kansas
OK480064.1	2015-06-27	USA	Kentucky
OQ688995.1	2015-06-27	USA	Kentucky
OK480070.1	2017-06-24	USA	Kentucky
OQ688998.1	2017-06-24	USA	Kentucky
JX005843.1	2009-06-05	USA	Missouri
OQ688983.1	2012-04	USA	Missouri
OQ688989.1	2012-04	USA	Missouri
OK480067.1	2017-05-30	USA	Missouri
OQ689001.1	2017-05-30	USA	Missouri
PP869890.1	2023	USA	Missouri
OQ688993.1	2017-08-15	USA	Oklahoma
UNMC024495	2025-06-01	USA	Nebraska
PP816936.1	2019	USA	New York
PP816937.1	2019	USA	New York
PP816938.1	2019	USA	New York
PP816939.1	2021	USA	New York
PP816940.1	2021	USA	New York
PP816941.1	2021	USA	New York
PP816942.1	2022	USA	New York
PP816943.1	2022	USA	New York
PP816944.1	2022	USA	New York
PP816945.1	2022	USA	New York
PP816946.1	2022	USA	New York
PP816947.1	2022	USA	New York
PP816948.1	2022	USA	New York
OQ688991.1	2013	USA	Tennessee
PP869891.1	2023	USA	Tennessee
